# *GBA1* variants with unknown classification are modest contributors to Parkinson’s disease susceptibility

**DOI:** 10.1101/2025.09.05.25335124

**Authors:** Sitki Cem Parlar, Yoomin Lee, Ziv Gan-Or

**Affiliations:** Department of Human Genetics, McGill University, Montréal, Québec, Canada; The Neuro (Montreal Neurological Institute-Hospital), McGill University, Montréal, Québec, Canada; Department of Neurology and Neurosurgery, McGill University, Montréal, Québec, Canada

## Abstract

**Background:** *GBA1* variants cause Gaucher disease (GD) in biallelic forms and increase Parkinson’s disease (PD) risk in heterozygous carriers. Carriers of ‘severe’ or ‘mild’ variants (causing GD type 1 or types 2-3) can enroll in clinical trials, whereas those with ‘unknown’ variants are typically excluded.

**Objectives:** We assessed the contribution of ‘unknown’ variants to PD risk and their relevance for trial stratification.

**Methods:** We meta-analyzed 34 case–control studies (24,060 PD cases, 14,465 controls). Odds ratios (OR) were estimated using random-effects models and stratified by the American College of Medical Genetics (ACMG) criteria.

**Results:** ‘Unknown’ variants also classified as variants of uncertain significance (VUS) per ACMG criteria were associated with PD (OR=1.59, 95%CI:1.25–2.02; I^2^=0%). VUS + likely pathogenic + pathogenic also showed association (OR=1.63, 95%CI:1.28–2.06; I^2^=0%).

**Conclusions:** ‘Unknown’ *GBA1* variants may be considered in clinical trials if also classified as VUS, likely pathogenic, or pathogenic per ACMG criteria.
