## Supplementary Data for "*GBA1* variants with unknown classification are modest contributors to Parkinson’s disease susceptibility"

### Sheet: Supplementary Data 1
Publication No (GBA1-PD Browser)	Title	PMID (URL)	Total Case	Total Control
1	Longitudinal Measurements of Glucocerebrosidase activity in Parkinson's patients.	https://pubmed.ncbi.nlm.nih.gov/pubmed/32888397	392	175
4	Association Between Glucocerebrosidase Mutations and Parkinson's Disease in Ireland.	https://pubmed.ncbi.nlm.nih.gov/pubmed/32714263	314	96
7	A Large-Scale Full GBA1 Gene Screening in Parkinson's Disease in the Netherlands.	https://pubmed.ncbi.nlm.nih.gov/pubmed/32618053	3402	655
11	Revisiting the non-Gaucher-GBA-E326K carrier state: Is it sufficient to increase Parkinson's disease risk?	https://pubmed.ncbi.nlm.nih.gov/pubmed/31662221	1200	368
14	The distribution and risk effect of GBA variants in a large cohort of PD patients from Colombia and Peru.	https://pubmed.ncbi.nlm.nih.gov/pubmed/30765263	602	319
20	Pooled-DNA target sequencing of Parkinson genes reveals novel phenotypic associations in Spanish population.	https://pubmed.ncbi.nlm.nih.gov/pubmed/29887346	612	597
21	Increased yield of full GBA sequencing in Ashkenazi Jews with Parkinson's disease.	https://pubmed.ncbi.nlm.nih.gov/pubmed/29842932	735	662
25	A molecular analysis of the GBA gene in Caucasian South Africans with Parkinson's disease.	https://pubmed.ncbi.nlm.nih.gov/pubmed/28361101	105	40
26	GBA Variants Influence Motor and Non-Motor Features of Parkinson's Disease.	https://pubmed.ncbi.nlm.nih.gov/pubmed/28030538	532	542
29	Mutations in glucocerebrosidase are a major genetic risk factor for Parkinson's disease and increase susceptibility to dementia in a Flanders-Belgian cohort.	https://pubmed.ncbi.nlm.nih.gov/pubmed/27397011	266	536
31	Resequencing analysis of five Mendelian genes and the top genes from genome-wide association studies in Parkinson's Disease.	https://pubmed.ncbi.nlm.nih.gov/pubmed/27094865	478	337
34	Impact of glucocerebrosidase mutations on motor and nonmotor complications in Parkinson's disease.	https://pubmed.ncbi.nlm.nih.gov/pubmed/26422360	215	126
35	GBA Variants are associated with a distinct pattern of cognitive deficits in Parkinson's disease.	https://pubmed.ncbi.nlm.nih.gov/pubmed/26296077	1369	62
36	Mutations in the glucocerebrosidase gene are common in patients with Parkinson's disease from Eastern Canada.	https://pubmed.ncbi.nlm.nih.gov/pubmed/26000814	225	110
37.5	Association of mutations in the glucocerebrosidase gene with Parkinson disease in a Korean population.	https://pubmed.ncbi.nlm.nih.gov/22387070	277	100
37.9	Glucocerebrosidase mutations confer a greater risk of dementia during Parkinson's disease course	https://pubmed.ncbi.nlm.nih.gov/22173904	225	186
37.11	Glucocerebrosidase mutations in a French-Canadian Parkinson's disease cohort	https://pubmed.ncbi.nlm.nih.gov/21856586	212	189
37.13	Large-scale screening of the Gaucher's disease-related glucocerebrosidase gene in Europeans with Parkinson's disease	https://pubmed.ncbi.nlm.nih.gov/20947659	1130	391
37.14	Mutations in the glucocerebrosidase gene confer a risk for Parkinson disease in North Africa	https://pubmed.ncbi.nlm.nih.gov/21242499	194	177
37.17	Mutations for Gaucher disease confer high susceptibility to Parkinson disease	https://pubmed.ncbi.nlm.nih.gov/19433656	534	554
37.18	Complete screening for glucocerebrosidase mutations in Parkinson disease patients from Greece	https://pubmed.ncbi.nlm.nih.gov/19383421	172	132
37.19	Glucocerebrosidase mutations in clinical and pathologically proven Parkinson's disease	https://pubmed.ncbi.nlm.nih.gov/19286695	790	257
37.27	Glucocerebrosidase mutations in Chinese subjects from Taiwan with sporadic Parkinson disease	https://pubmed.ncbi.nlm.nih.gov/17462935	92	92
37.29	Glucocerebrosidase mutations are also found in subjects with early-onset parkinsonism from Venezuela	https://pubmed.ncbi.nlm.nih.gov/16261622	33	31
38	Mutations in the glucocerebrosidase gene are responsible for Chinese patients with Parkinson's disease.	https://pubmed.ncbi.nlm.nih.gov/pubmed/25518742	184	130
40	Glucocerebrosidase mutations in Thai patients with Parkinson's disease.	https://pubmed.ncbi.nlm.nih.gov/pubmed/24997549	480	395
42	Clinicogenetic study of GBA mutations in patients with familial Parkinson's disease.	https://pubmed.ncbi.nlm.nih.gov/pubmed/24126159	144	100
43	The glucocerobrosidase E326K variant predisposes to Parkinson's disease, but does not cause Gaucher's disease.	https://pubmed.ncbi.nlm.nih.gov/pubmed/23225227	185	257
50	Association of glucocerebrosidase polymorphisms and mutations with dementia in incident Parkinson's disease.	https://pubmed.ncbi.nlm.nih.gov/pubmed/29792872	442	419
53	Glucocerebrosidase mutations in primary parkinsonism.	https://pubmed.ncbi.nlm.nih.gov/pubmed/25249066	2766	1111
57	The Association Between Lysosomal Storage Disorder Genes and Parkinson's Disease: A Large Cohort Study in Chinese Mainland Population	https://pubmed.ncbi.nlm.nih.gov/34867278/	3879	2931
64	Excessive burden of lysosomal storage disorder gene variants in Parkinson's disease	https://pubmed.ncbi.nlm.nih.gov/29140481/	1156	1679
67	Resequencing analysis of five Mendelian genes and the top genes from genome-wide association studies in Parkinson's Disease	https://pubmed.ncbi.nlm.nih.gov/27094865/	478	337
71	Glucocerebrosidase mutations are not a common risk factor for Parkinson disease in North Africa	https://pubmed.ncbi.nlm.nih.gov/19945510/	240	372

### Sheet: Supplementary Data 2
Variant Name	cDNA	Full length protein	ACMG Classification	N Case	Total Case	N Control	Total Control	References
p.K(-27)R	c.38A>G	p.(Lys13Arg)	Likely benign	1	392	3	175	1
p.R262H	c.902G>A	p.(Arg301His)	Uncertain significance	1	314	0	96	4
p.A456P	c.1483G>C	p.(Ala495Pro)	Uncertain significance	3	314	0	96	4
p.L(-25)S	c.44T>C	p.(Leu15Ser)	Uncertain significance	1	3402	0	655	7
p.Q(-8)R	c.95A>G	p.(Gln32Arg)	Uncertain significance	1	3402	0	655	7
p.S(-2)T	c.112T>A	p.(Ser38Thr)	Uncertain significance	1	3402	0	655	7
p.R39C	c.232C>T	p.(Arg78Cys)	Uncertain significance	1	3402	0	655	7
p.R170H	c.626G>A	p.(Arg209His)	Uncertain significance	1	3402	0	655	7
p.G250S	c.865G>A	p.(Gly289Ser)	Uncertain significance	1	3402	0	655	7
p.I260T	c.896T>C	p.(Ile299Thr)	Likely pathogenic	2	3402	0	655	7
p.L324P	c.1088T>C	p.(Leu363Pro)	Uncertain significance	1	3402	1	655	7
p.G344G	c.1149C>T	p.(Gly383Gly)	Likely benign	1	3402	0	655	7
p.W348G	c.1159T>G	p.(Trp387Gly)	Uncertain significance	1	3402	0	655	7
p.Q350H	c.1167G>C	p.(Gln389His)	Uncertain significance	1	3402	1	655	7
p.D380Y	c.1255G>T	p.(Asp419Tyr)	Uncertain significance	1	3402	0	655	7
p.E388K	c.1279G>A	p.(Glu427Lys)	Uncertain significance	3	3402	0	655	7
p.G390E	c.1286G>A	p.(Gly429Glu)	Uncertain significance	1	3402	1	655	7
p.N392S	c.1292A>G	p.(Asn431Ser)	Uncertain significance	1	3402	0	655	7
p.D453L	c.[1475A>T;1474G>C]	p.(Asp492Leu)	Uncertain significance	4	3402	0	655	7
p.A456P	c.1483G>C	p.(Ala495Pro)	Uncertain significance	1	3402	0	655	7
p.V460M	c.1495G>A	p.(Val499Met)	Likely pathogenic	1	3402	0	655	7
p.R463P	c.1505G>C	p.(Arg502Pro)	Uncertain significance	2	3402	1	655	7
p.S484L	c.1568C>T	p.(Ser523Leu)	Uncertain significance	1	3402	0	655	7
p.S488T	c.1579T>A	p.(Ser527Thr)	Uncertain significance	1	3402	0	655	7
p.R44C	c.247C>T	p.(Arg83Cys)	Uncertain significance	1	1200	0	368	11
p.K(-27)R	c.38A>G	p.(Lys13Arg)	Likely benign	4	602	1	319	14
p.R211K	c.749G>A	p.(Arg250Lys)	Uncertain significance	0	602	1	319	14
p.R277H	c.947G>A	p.(Arg316His)	Uncertain significance	1	602	0	319	14
p.M361I	c.1200G>A	p.(Met400Ile)	Uncertain significance	0	602	1	319	14
p.E388K	c.1279G>A	p.(Glu427Lys)	Uncertain significance	0	602	1	319	14
p.D443N	c.1444G>A	p.(Asp482Asn)	Likely benign	1	602	0	319	14
p.I489V	c.1582A>G	p.(Ile528Val)	Uncertain significance	1	602	0	319	14
p.R495H	c.1601G>A	p.(Arg534His)	Uncertain significance	0	602	1	319	14
p.A456P	c.1483G>C	p.(Ala495Pro)	Uncertain significance	3	612	0	597	20
p.R44C	c.247C>T	p.(Arg83Cys)	Uncertain significance	2	735	7	662	21
p.A384D	c.1268C>A	p.(Ala423Asp)	Uncertain significance	1	735	0	662	21
p.T410M	c.1346C>T	p.(Thr449Met)	Uncertain significance	0	735	1	662	21
p.L461P	c.1499T>C	p.(Leu500Pro)	Uncertain significance	1	735	0	662	21
p.G35A	c.221G>C	p.(Gly74Ala)	Uncertain significance	1	105	0	40	25
p.I368T	c.1220T>C	p.(Ile407Thr)	Uncertain significance	1	105	0	40	25
p.P387L	c.1277C>T	p.(Pro426Leu)	Uncertain significance	2	105	0	40	25
p.K441N	c.1440G>C	p.(Lys480Asn)	Uncertain significance	1	105	0	40	25
p.K(-27)R	c.38A>G	p.(Lys13Arg)	Likely benign	0	532	1	542	26
p.V78A	c.350T>C	p.(Val117Ala)	Uncertain significance	1	532	0	542	26
p.R262C	c.901C>T	p.(Arg301Cys)	Uncertain significance	1	532	0	542	26
p.R262H	c.902G>A	p.(Arg301His)	Uncertain significance	1	532	0	542	26
p.G265S	c.910G>A	p.(Gly304Ser)	Uncertain significance	1	532	0	542	26
p.W312R	c.1051T>A	p.(Trp351Arg)	Uncertain significance	6	532	2	542	26
p.Q350H	c.1167G>C	p.(Gln389His)	Uncertain significance	0	532	2	542	26
p.F426V	c.1393T>G	p.(Phe465Val)	Uncertain significance	1	532	0	542	26
p.A446T	c.1453G>A	p.(Ala485Thr)	Uncertain significance	1	532	0	542	26
p.D453N	c.1474G>A	p.(Asp492Asn)	Uncertain significance	1	532	0	542	26
p.A456P	c.1483G>C	p.(Ala495Pro)	Uncertain significance	0	532	3	542	26
p.V457D	c.1487T>A	p.(Val496Asp)	Uncertain significance	3	532	4	542	26
p.G(-1)R	c.115G>C	p.(Gly39Arg)	Uncertain significance	1	266	0	536	29
p.L324P	c.1088T>C	p.(Leu363Pro)	Uncertain significance	1	266	0	536	29
p.A456S	c.1483G>T	p.(Ala495Ser)	Uncertain significance	1	266	0	536	29
p.H490R	c.1586A>G	p.(His529Arg)	Uncertain significance	1	266	0	536	29
p.R44C	c.247C>T	p.(Arg83Cys)	Uncertain significance	2	478	0	337	31
p.I(-20)V	c.58A>G	p.(Ile20Val)	Likely benign	27	215	13	126	34
p.Y11H	c.148T>C	p.(Tyr50His)	Uncertain significance	0	215	1	126	34
p.A384D	c.1268C>A	p.(Ala423Asp)	Uncertain significance	1	215	0	126	34
p.K466K	c.1515G>A	p.(Lys505Lys)	Likely benign	2	215	1	126	34
p.I489V	c.1582A>G	p.(Ile528Val)	Uncertain significance	3	215	0	126	34
p.K(-27)R	c.38A>G	p.(Lys13Arg)	Likely benign	6	1369	6	62	35
p.S(-35)N	c.14G>A	p.(Ser5Asn)	Uncertain Significance	1	225	0	110	36
p.S13L	c.155C>T	p.(Ser52Leu)	Uncertain significance	0	225	1	110	36
p.S339L	c.1133C>T	p.(Ser378Leu)	Uncertain significance	1	212	0	189	37.11
p.K(-27)R	c.38A>G	p.(Lys13Arg)	Likely benign	1	1130	0	391	37.13
p.G80R	c.355G>A	p.(Gly119Arg)	Uncertain significance	1	1130	0	391	37.13
p.G113A	c.455G>C	p.(Gly152Ala)	Uncertain significance	1	1130	0	391	37.13
p.I119L	c.472A>C	p.(Ile158Leu)	Uncertain Significance	1	1130	0	391	37.13
p.P245L	c.851C>T	p.(Pro284Leu)	Uncertain significance	1	1130	0	391	37.13
p.E388K	c.1279G>A	p.(Glu427Lys)	Uncertain significance	1	1130	0	391	37.13
p.P452L	c.1472C>T	p.(Pro491Leu)	Uncertain significance	1	1130	0	391	37.13
p.K(-27)R	c.38A>G	p.(Lys13Arg)	Likely benign	2	194	0	177	37.14
p.V191G	c.689T>G	p.(Val230Gly)	Pathogenic	1	534	0	544	37.17
p.A456P	c.1483G>C	p.(Ala495Pro)	Uncertain significance	15	534	2	544	37.17
p.R329H	c.1103G>A	p.(Arg368His)	Uncertain significance	1	172	0	132	37.18
p.T482K	c.1562C>A	p.(Thr521Lys)	Uncertain significance	1	172	1	132	37.18
p.K7E	c.136A>G	p.(Lys46Glu)	Uncertain significance	1	790	0	257	37.19
p.G193E	c.695G>A	p.(Gly232Glu)	Uncertain significance	1	790	0	257	37.19
p.D443N	c.1444G>A	p.(Asp482Asn)	Likely benign	1	790	0	257	37.19
p.V458L	c.1489G>(T or C)	p.(Val497Leu)	Uncertain significance	0	790	1	257	37.19
p.L174P	c.638T>C	p.(Leu213Pro)	Uncertain significance	1	92	0	92	37.27
p.V460M	c.1495G>A	p.(Val499Met)	Likely pathogenic	0	92	1	92	37.27
p.Q497R	c.1607A>G	p.(Gln536Arg)	Uncertain significance	1	92	0	92	37.27
p.D443N	c.1444G>A	p.(Asp482Asn)	Likely benign	0	33	1	31	37.29
p.R163Q	c.605G>A	p.(Arg202Gln)	Uncertain significance	1	277	0	100	37.5
p.F347L	c.1156T>C	p.(Phe386Leu)	Uncertain significance	1	277	0	100	37.5
p.L144V	c.547T>G	p.(Leu183Val)	Uncertain significance	1	225	0	186	37.9
p.S488T	c.1579T>A	p.(Ser527Thr)	Uncertain significance	1	225	0	186	37.9
p.R163Q	c.605G>A	p.(Arg202Gln)	Uncertain significance	1	184	0	130	38
p.L314V	c.1057C>G	p.(Leu353Val)	Uncertain significance	1	184	0	130	38
p.F347L	c.1156T>C	p.(Phe386Leu)	Uncertain significance	1	184	1	130	38
p.A456P	c.1483G>C	p.(Ala495Pro)	Uncertain significance	0	184	1	130	38
p.Q497R	c.1607A>G	p.(Gln536Arg)	Uncertain significance	1	184	0	130	38
p.P428S	c.1399C>T	p.(Pro467Ser)	Uncertain significance	2	480	1	395	40
p.L444_M450delinsW	c.1447-1466delTGins	p.(Leu483_Met489delinsTrp)	Uncertain significance	1	144	0	100	42
p.G64V	c.308G>T	p.(Gly103Val)	Uncertain significance	1	144	0	100	42
p.I489V	c.1582A>G	p.(Ile528Val)	Uncertain significance	2	144	0	100	42
p.L(-15)V	c.73C>G	p.(Leu25Val)	Uncertain significance	1	185	0	257	43
p.G113A	c.455G>C	p.(Gly152Ala)	Uncertain significance	2	185	0	257	43
p.V172L	c.631G>C	p.(Val211Leu)	Uncertain significance	2	185	0	257	43
p.L217P	c.767T>C	p.(Leu256Pro)	Uncertain significance	1	185	0	257	43
p.E340A	c.1136A>C	p.(Glu379Ala)	Uncertain significance	0	185	1	257	43
p.L354P	c.1178T>C	p.(Leu393Pro)	Uncertain significance	1	185	0	257	43
p.E388K	c.1279G>A	p.(Glu427Lys)	Uncertain significance	1	185	0	257	43
p.S465P	c.1510T>C	p.(Ser504Pro)	Uncertain significance	1	185	0	257	43
p.Y135C	c.521A>G	p.(Tyr174Cys)	Uncertain significance	1	442	0	419	50
p.V460L	c.1495G>C	p.(Val499Leu)	Likely pathogenic	1	442	1	419	50
p.E388K	c.1279G>A	p.(Glu427Lys)	Uncertain significance	5	2766	1	1111	53
p.D443N	c.1444G>A	p.(Asp482Asn)	Likely benign	1	2766	0	1111	53
p.P(-26)T	c.40C>A	p.(Pro14Thr)	Uncertain significance	1	3879	0	2931	57
p.I(-20)V	c.58A>G	p.(Ile20Val)	Likely benign	1	3879	1	2931	57
p.A(-7)V	c.98C>T	p.(Ala33Val)	Uncertain significance	1	3879	0	2931	57
p.G(-1)R	c.115G>C	p.(Gly39Arg)	Uncertain significance	3	3879	0	2931	57
p.P3A	c.124C>G	p.(Pro42Ala)	Uncertain significance	0	3879	1	2931	57
p.Y11H	c.148T>C	p.(Tyr50His)	Uncertain significance	1	3879	0	2931	57
p.C18S	c.170G>C	p.(Cys57Ser)	Uncertain significance	1	3879	0	2931	57
p.T61M	c.299C>T	p.(Thr100Met)	Uncertain significance	1	3879	0	2931	57
p.A95S	c.400G>T	p.(Ala134Ser)	Uncertain significance	2	3879	0	2931	57
p.L105I	c.430C>A	p.(Leu144Ile)	Uncertain significance	0	3879	1	2931	57
p.P122R	c.482C>G	p.(Pro161Arg)	Uncertain significance	1	3879	0	2931	57
p.A124T	c.487G>A	p.(Ala163Thr)	Uncertain significance	2	3879	0	2931	57
p.Y135C	c.521A>G	p.(Tyr174Cys)	Uncertain significance	1	3879	0	2931	57
p.R163Q	c.605G>A	p.(Arg202Gln)	Uncertain significance	26	3879	19	2931	57
p.R170H	c.626G>A	p.(Arg209His)	Uncertain significance	0	3879	1	2931	57
p.L197P	c.707T>C	p.(Leu236Pro)	Uncertain significance	2	3879	0	2931	57
p.G199R	c.712G>A	p.(Gly238Arg)	Uncertain significance	1	3879	0	2931	57
p.Y220C	c.776A>G	p.(Tyr259Cys)	Uncertain significance	1	3879	0	2931	57
p.C248R	c.859T>C	p.(Cys287Arg)	Uncertain significance	1	3879	0	2931	57
p.R262C	c.901C>T	p.(Arg301Cys)	Uncertain significance	1	3879	0	2931	57
p.R262H	c.902G>A	p.(Arg301His)	Uncertain significance	1	3879	1	2931	57
p.L264V	c.907C>G	p.(Leu303Val)	Uncertain significance	3	3879	0	2931	57
p.A269T	c.922G>A	p.(Ala308Thr)	Uncertain significance	0	3879	1	2931	57
p.S271T	c.929G>C	p.(Ser310Thr)	Likely pathogenic	1	3879	0	2931	57
p.H274R	c.938A>G	p.(His313Arg)	Uncertain significance	0	3879	2	2931	57
p.P299T	c.1012C>A	p.(Pro338Thr)	Uncertain significance	1	3879	0	2931	57
p.L317V	c.1066C>G	p.(Leu356Val)	Uncertain significance	0	3879	1	2931	57
p.K321R	c.1079A>G	p.(Lys360Arg)	Uncertain significance	1	3879	0	2931	57
p.L324I	c.1087C>A	p.(Leu363Ile)	Uncertain significance	0	3879	1	2931	57
p.R329G	c.1102C>G	p.(Arg368Gly)	Uncertain significance	1	3879	0	2931	57
p.F347L	c.1156T>C	p.(Phe386Leu)	Uncertain significance	1	3879	1	2931	57
p.W348G	c.1159T>G	p.(Trp387Gly)	Uncertain significance	0	3879	1	2931	57
p.V352G	c.1172T>G	p.(Val391Gly)	Uncertain significance	1	3879	0	2931	57
p.R353W	c.1174C>T	p.(Arg392Trp)	Likely pathogenic	0	3879	1	2931	57
p.Q362*	c.1201C>T	p.(Gln401Ter)	Pathogenic	1	3879	0	2931	57
p.I367N	c.1217T>A	p.(Ile406Asn)	Uncertain significance	1	3879	0	2931	57
p.I368N	c.1220T>A	p.(Ile407Asn)	Uncertain significance	1	3879	0	2931	57
p.W378R	c.1249T>C	p.(Trp417Arg)	Uncertain significance	1	3879	0	2931	57
p.N382D	c.1261A>G	p.(Asn421Asp)	Uncertain significance	1	3879	0	2931	57
p.L383R	c.1265T>G	p.(Leu422Arg)	Uncertain significance	3	3879	0	2931	57
p.A384V	c.1268C>T	p.(Ala423Val)	Uncertain significance	0	3879	1	2931	57
p.E388K	c.1279G>A	p.(Glu427Lys)	Uncertain significance	1	3879	0	2931	57
p.G390V	c.1286G>T	p.(Gly429Val)	Uncertain significance	1	3879	0	2931	57
p.N392S	c.1292A>G	p.(Asn431Ser)	Uncertain significance	4	3879	0	2931	57
p.V394M	c.1297G>A	p.(Val433Met)	Likely pathogenic	2	3879	0	2931	57
p.E429G	c.1403A>G	p.(Glu468Gly)	Uncertain significance	0	3879	1	2931	57
p.A456P	c.1483G>C	p.(Ala495Pro)	Uncertain significance	5	3879	3	2931	57
p.V460M	c.1495G>A	p.(Val499Met)	Likely pathogenic	2	3879	0	2931	57
p.V460L	c.1495G>C	p.(Val499Leu)	Likely pathogenic	1	3879	0	2931	57
p.S464P	c.1507T>C	p.(Ser503Pro)	Uncertain significance	1	3879	0	2931	57
p.H490Y	c.1585C>T	p.(His529Tyr)	Uncertain significance	1	3879	0	2931	57
p.V17F	c.166G>T	p.(Val56Phe)	Uncertain Significance	1	1156	0	1679	64
p.R39C	c.232C>T	p.(Arg78Cys)	Uncertain significance	0	1156	2	1679	64
p.Y40C	c.236A>G	p.(Tyr79Cys)	Uncertain significance	1	1156	0	1679	64
p.R44C	c.247C>T	p.(Arg83Cys)	Uncertain significance	1	1156	0	1679	64
p.T61M	c.299C>T	p.(Thr100Met)	Uncertain significance	0	1156	1	1679	64
p.G80R	c.355G>A	p.(Gly119Arg)	Uncertain significance	1	1156	0	1679	64
p.A176D	c.644C>A	p.(Ala215Asp)	Uncertain significance	0	1156	1	1679	64
p.F213V	c.754T>G	p.(Phe252Val)	Likely pathogenic	1	1156	3	1679	64
p.I260T	c.896T>C	p.(Ile299Thr)	Likely pathogenic	1	1156	0	1679	64
p.R262H	c.902G>A	p.(Arg301His)	Uncertain significance	1	1156	0	1679	64
p.T267I	c.917C>T	p.(Thr306Ile)	Uncertain significance	0	1156	1	1679	64
p.L324P	c.1088T>C	p.(Leu363Pro)	Uncertain significance	2	1156	0	1679	64
p.R463P	c.1505G>C	p.(Arg502Pro)	Uncertain significance	1	1156	1	1679	64
p.T297S	c.1006A>T	p.(Thr336Ser)	Uncertain Significance	1	478	0	337	67
p.E388K	c.1279G>A	p.(Glu427Lys)	Uncertain significance	1	478	0	337	67
p.A456P	c.1483G>C	p.(Ala495Pro)	Uncertain significance	17	478	10	337	67
p.K(-27)R	c.38A>G	p.(Lys13Arg)	Likely benign	14	240	16	372	71
p.K186R	c.674A>G	p.(Lys225Arg)	Uncertain Significance	2	240	0	372	71
